# The causal relationship between gut microbiome composition and Alzheimer’s disease: A two-sample Mendelian randomization analysis

**DOI:** 10.1101/2025.08.20.25333769

**Authors:** Genevieve Monaghan, Charlie Hatcher, Emma L. Anderson, Kaitlin H. Wade

**Author notes:** Corresponding author Kaitlin H. Wade Oakfield House Oakfield Grove Bristol BS1 5LJ.

## Abstract

**Background:** The gut microbiome has been linked to multiple complex human traits and diseases, including Alzheimer’s disease (AD). However, it is unclear from existing studies whether these relationships are causal.

**Methods:** Two-sample bidirectional Mendelian randomisation (MR) was used to explore the causal relationship between the human gut microbiome with AD risk and two markers of cognitive function (fluid intelligence and reaction time). Sensitivity analyses explored validity of MR assumptions. We used data from the genome-wide association study (GWAS) meta-analysis of the gut microbiome (N=3890) in the Flemish Gut Flora Project (FGFP), Food-Chain Plus (FoCus) study and PopGen, two GWAS meta-analyses of late-onset, clinically diagnosed AD combined with proxy cases (N=455,258; clinically diagnosed cases only N=79,145), and GWASs of two cognitive function phenotypes in the UK Biobank: reaction time (N=459,523) and fluid intelligence (N=149,051).

**Results:** Initial results indicated that the abundance of an unclassified group of bacteria within the *Firmicutes* phylum decreased fluid intelligence and that presence vs. absence of bacteria within the *Dialister* genus increased the risk of AD (both clinical and proxy cases combined and clinical cases only). Five microbial traits had effect estimates that were directionally consistent across AD and cognitive phenotypes including those in the *Dialister, Parabacteroides and Ruminococcus* genera, the *Firmicutes* phylum and the *Porphyromonadaceae* family. Sensitivity analyses indicated that our results were likely biased either by horizontal pleiotropy, genetic confounding or reverse causation and, thus, unlikely to reflect a causal relationship, further highlighting the importance of conducting such sensitivity analyses and caution in causal interpretation.

**Conclusions:** Whilst our analyses initially provided evidence that features of the gut microbiome may influence the risk of AD and cognition, further sensitivity analyses indicated that these results were likely not reflective of causality.
