## Supplement 2 - Tables for "The causal relationship between gut microbiome composition and Alzheimer’s disease: A two-sample Mendelian randomization analysis"

### Sheet: S1
Supplementary Table 1
Two-sample MR estimates of the effect of all 14 microbial traits on AD risk
Microbial Trait	Ouctome	beta	se	p-value
G. u. O. Bacteroidales (P/A)	Proxy and Clinical AD	0	0	5.78
G. u. O. Bacteroidales (P/A)	Clinical AD	0.03	0.03	3.95
G. u. O. Bacteroidales (P/A)	Fluid Intelligence	-0.02	0.01	0.86
G. u. O. Bacteroidales (P/A)	Reaction Time	0	0	2.54
C. Gammaproteobacteria (AB)	Proxy and Clinical AD	0.01	0.01	7.44
C. Gammaproteobacteria (AB)	Fluid Intelligence	0.01	0.04	12.65
C. Gammaproteobacteria (AB)	Clinical AD	-0.24	0.46	7.86
C. Gammaproteobacteria (AB)	Reaction Time	0	0.01	13.52
G. Veillonella (P/A)	Proxy and Clinical AD	-0.01	0	0.08
G. Veillonella (P/A)	Reaction Time	0	0	4.75
G. Veillonella (P/A)	Clinical AD	-0.04	0.03	2.78
G. Veillonella (P/A)	Fluid Intelligence	-0.01	0.01	7.18
G. u. P. Firmicutes (AB)	Clinical AD	0.13	0.11	3.3
G. u. P. Firmicutes (AB)	Fluid Intelligence	-0.2	0.07	0.04
G. u. P. Firmicutes (AB)	Proxy and Clinical AD	0.01	0.02	7.08
G. u. P. Firmicutes (AB)	Reaction Time	-0.04	0.02	0.47
G. Parabacteroides (AB)	Proxy and Clinical AD	0.05	0.04	2.53
G. Parabacteroides (AB)	Fluid Intelligence	0.02	0.05	10.85
G. Parabacteroides (AB)	Reaction Time	0.03	0.02	0.63
G. Parabacteroides (AB)	Clinical AD	0.18	0.14	2.48
G. Ruminococcus (P/A)	Clinical AD	-2.15	5.99	9.36
G. Ruminococcus (P/A)	Proxy and Clinical AD	-0.04	0.13	10.86
G. Ruminococcus (P/A)	Fluid Intelligence	0.45	1.26	10.08
G. Ruminococcus (P/A)	Reaction Time	-0.02	0.12	12.35
G. u. P. Firmicutes (P/A)	Fluid Intelligence	-0.14	0.13	4.08
G. u. P. Firmicutes (P/A)	Clinical AD	-0.79	0.75	3.77
G. u. P. Firmicutes (P/A)	Reaction Time	-0.01	0.02	8.43
G. u. P. Firmicutes (P/A)	Proxy and Clinical AD	0.04	0.04	4.7
G. u. F. Porphyromonadaceae (AB)	Proxy and Clinical AD	-0.01	0.01	7.47
G. u. F. Porphyromonadaceae (AB)	Fluid Intelligence	0.05	0.04	3.31
G. u. F. Porphyromonadaceae (AB)	Clinical AD	-0.08	0.09	4.56
G. u. F. Porphyromonadaceae (AB)	Reaction Time	0.02	0.01	2.46
F. Sutterellaceae (P/A)	Proxy and Clinical AD	0.09	0.2	9.32
F. Sutterellaceae (P/A)	Fluid Intelligence	0.14	0.38	9.87
F. Sutterellaceae (P/A)	Clinical AD	0.82	1.95	8.75
F. Sutterellaceae (P/A)	Reaction Time	-0.03	0.09	10.15
G. Bifidobacterium (AB)	Clinical AD	-0.03	0.13	10.89
G. Bifidobacterium (AB)	Fluid Intelligence	0.11	0.08	2.22
G. Bifidobacterium (AB)	Proxy and Clinical AD	0.01	0.02	7.05
G. Bifidobacterium (AB)	Reaction Time	-0.02	0.02	4.56
G. Butyricicoccus (AB)	Proxy and Clinical AD	-0.03	0.02	1.57
G. Butyricicoccus (AB)	Reaction Time	0.01	0.02	5.9
G. Butyricicoccus (AB)	Clinical AD	-0.24	0.12	0.5
G. Butyricicoccus (AB)	Fluid Intelligence	-0.06	0.06	4.57
G. Coprococcus (P/A)	Fluid Intelligence	0.31	0.61	8.55
G. Coprococcus (P/A)	Proxy and Clinical AD	0.02	0.1	11.76
G. Coprococcus (P/A)	Reaction Time	0.07	0.14	8.76
G. u. F. Erysipelotrichaceae (P/A)	Clinical AD	0.01	0.01	6.56
G. u. F. Erysipelotrichaceae (P/A)	Proxy and Clinical AD	0	0	0.43
G. u. F. Erysipelotrichaceae (P/A)	Reaction Time	0	0	3
G. u. F. Erysipelotrichaceae (P/A)	Fluid Intelligence	0.01	0.01	0.59
G. Dialister (P/A)	Reaction Time	0	0	2.79
G. Dialister (P/A)	Fluid Intelligence	0	0.01	13.01
G. Dialister (P/A)	Clinical AD	0.07	0.02	0.01
G. Dialister (P/A)	Proxy and Clinical AD	0.01	0	0
The letters in the microbial trait name represent the taxon classification which each microbial trait was observed at with “P”, “O”, “F”, and “G” representing “phylum”, “order”, “family”, and “genus”, respectively. Any microbial trait which could not be confidently classified at the genus level were labelled “unclassified” (“u”) and then organised within a higher classification rank. The MR effec…

### Sheet: S2
Supplementary Table 2
Colocalisation results
Microbial Trait	GWAS	N	H0	H1	H2	H3	H4
G. Dialister (P/A)	Proxy and Clinical AD	4964	1.09e-07	2.72e-05	0.004	1	0.000247
G. Dialister (P/A)	Clinical AD	4904	6.19e-08	1.54e-05	0.004	1	0.000247
G. u. P. Firmicutes (AB)	Fluid Intelligence	6932	0.000248	0.34	0.000125	0.17	0.48
Five posterior probabilities (H0-H4) were generated using Bayes factor computation: (H0) neither trait has a genetic association in the region; (H1) only the gut microbiome has a genetic association in the region; (H2) only AD or the cognitive function measures has a genetic association in the region; (H3) both traits are associated but have different causal variants; and (H4) both traits are ass…

### Sheet: S3
Supplementary Table 3
Steiger filtering results
Microbial Trait	GWAS	R2 exposure	R 2 outcome	Steiger direction	p-value
C. Gammaproteobacteria (AB)	Clinical AD	0.01	1.55e-05	TRUE	3.41e-07
	Fluid Intelligence	0.01	9.91e-08	TRUE	1.26e-08
	Proxy and Clinical AD	0.01	1.04e-06	TRUE	1.28e-08
	Reaction Time	0.01	4e-09	TRUE	9.1e-09
F. Sutterellaceae (P/A)	Clinical AD	5.41e-05	1.46e-05	TRUE	0.83
	Fluid Intelligence	5.41e-05	3.01e-06	TRUE	0.73
	Proxy and Clinical AD	5.41e-05	3.86e-06	TRUE	0.74
	Reaction Time	5.41e-05	6.54e-07	TRUE	0.68
G. Bifidobacterium (AB)	Clinical AD	0.01	3.62e-06	TRUE	3.21e-05
	Fluid Intelligence	0.01	1.49e-05	TRUE	4.32e-05
	Proxy and Clinical AD	0.01	1.06e-06	TRUE	2.04e-05
	Reaction Time	0.01	2.21e-06	TRUE	2.26e-05
G. Butyricicoccus (AB)	Clinical AD	0.01	6.09e-05	TRUE	1.76e-08
	Fluid Intelligence	0.01	6.63e-06	TRUE	1.76e-09
	Proxy and Clinical AD	0.01	6.19e-06	TRUE	1.24e-09
	Reaction Time	0.01	1.43e-06	TRUE	7.44e-10
G. Coprococcus (P/A)	Fluid Intelligence	8.32e-05	8.77e-06	TRUE	0.7
	Proxy and Clinical AD	8.32e-05	1.28e-07	TRUE	0.59
	Reaction Time	8.32e-05	1.97e-06	TRUE	0.63
G. Dialister (P/A)	Clinical AD	0.05	0.000146	TRUE	8.11e-37
	Fluid Intelligence	0.05	5.27e-08	TRUE	8.36e-42
	Proxy and Clinical AD	0.05	3.31e-05	TRUE	1.83e-40
	Reaction Time	0.05	3.61e-06	TRUE	6.9e-42
G. Parabacteroides (AB)	Clinical AD	0.01	2.28e-05	TRUE	7.9e-08
	Fluid Intelligence	0.01	5.51e-07	TRUE	1.37e-08
	Proxy and Clinical AD	0.01	2.64e-05	TRUE	9.61e-08
	Reaction Time	0.01	9.89e-06	TRUE	2.44e-08
G. Ruminococcus (P/A)	Clinical AD	3.67e-05	7.62e-05	FALSE	0.88
	Fluid Intelligence	3.67e-05	8.89e-06	TRUE	0.85
	Proxy and Clinical AD	3.67e-05	4.96e-07	TRUE	0.74
	Reaction Time	3.67e-05	5.64e-08	TRUE	0.72
G. u. F. Erysipelotrichaceae (P/A)	Clinical AD	0.09	5.64e-06	TRUE	1.27e-75
	Fluid Intelligence	0.09	2.8e-05	TRUE	7.85e-76
	Proxy and Clinical AD	0.09	1.08e-05	TRUE	4.27e-78
	Reaction Time	0.09	3.37e-06	TRUE	7.2e-79
G. u. F. Porphyromonadaceae (AB)	Clinical AD	0.02	1.13e-05	TRUE	3.35e-08
	Fluid Intelligence	0.02	9.82e-06	TRUE	2.61e-08
	Proxy and Clinical AD	0.02	9.22e-07	TRUE	1.27e-08
	Reaction Time	0.02	4.22e-06	TRUE	1.69e-08
G. u. O. Bacteroidales (P/A)	Clinical AD	0.06	1.34e-05	TRUE	9.57e-51
	Fluid Intelligence	0.06	2.38e-05	TRUE	2.37e-51
	Proxy and Clinical AD	0.06	1.58e-06	TRUE	1.1e-53
	Reaction Time	0.06	3.92e-06	TRUE	2.03e-53
G. u. P. Firmicutes (AB)	Clinical AD	0.01	1.71e-05	TRUE	8.81e-08
	Fluid Intelligence	0.01	8.2e-05	TRUE	3.11e-07
	Proxy and Clinical AD	0.01	1.03e-06	TRUE	1.82e-08
	Reaction Time	0.01	1.14e-05	TRUE	4.02e-08
G. u. P. Firmicutes (P/A)	Clinical AD	0.000468	0.000166	TRUE	0.62
	Fluid Intelligence	0.000468	1.92e-05	TRUE	0.29
	Proxy and Clinical AD	0.000468	4.98e-06	TRUE	0.23
	Reaction Time	0.000468	6.94e-07	TRUE	0.2
G. Veillonella (P/A)	Clinical AD	0.06	1.97e-05	TRUE	3.88e-47
	Fluid Intelligence	0.06	2.87e-06	TRUE	3.1e-49
	Proxy and Clinical AD	0.06	1.84e-05	TRUE	5.33e-49
	Reaction Time	0.06	1.99e-06	TRUE	3.53e-50
The letters in the microbial trait name represent the taxon classification which each microbial trait was observed at with “P”, “O”, “F”, and “G” representing “phylum”, “order”, “family”, and “genus”, respectively. Any microbial trait which could not be confidently classified at the genus level were labelled “unclassified” (“u”) and then organised within a higher classification rank. Microbial tr…

### Sheet: S4
Supplementary Table 4
Lenient p-value threshold for microbial traits with a biologically directionally effect on AD risk
Microbial Trait	SNP	Outcome	Beta (SE)	p-value
G. Dialister (P/A)	rs10249533	Clinical AD	0.08 (0.05)	1
G. Dialister (P/A)	rs10249533	Fluid Intelligence	0.07 (0.03)	0.41
G. Dialister (P/A)	rs10249533	Proxy and Clinical AD	0.02 (0.01)	0.97
G. Dialister (P/A)	rs10249533	Reaction Time	0.00 (0.01)	1
G. Dialister (P/A)	rs11001120	Clinical AD	0.12 (0.06)	1
G. Dialister (P/A)	rs11001120	Fluid Intelligence	-0.04 (0.03)	1
G. Dialister (P/A)	rs11001120	Proxy and Clinical AD	0.02 (0.01)	0.85
G. Dialister (P/A)	rs11001120	Reaction Time	0.01 (0.01)	1
G. Dialister (P/A)	rs4776428	Clinical AD	-0.04 (0.08)	1
G. Dialister (P/A)	rs4776428	Fluid Intelligence	-0.03 (0.03)	1
G. Dialister (P/A)	rs4776428	Proxy and Clinical AD	0.01 (0.01)	1
G. Dialister (P/A)	rs4776428	Reaction Time	0.01 (0.01)	1
G. Dialister (P/A)	rs556349	Clinical AD	-0.04 (0.06)	1
G. Dialister (P/A)	rs556349	Fluid Intelligence	0.05 (0.03)	1
G. Dialister (P/A)	rs556349	Proxy and Clinical AD	0.00 (0.01)	1
G. Dialister (P/A)	rs556349	Reaction Time	0.01 (0.01)	1
G. Dialister (P/A)	rs56112531	Clinical AD	-0.01 (0.06)	1
G. Dialister (P/A)	rs56112531	Fluid Intelligence	0.03 (0.03)	1
G. Dialister (P/A)	rs56112531	Proxy and Clinical AD	0.01 (0.01)	1
G. Dialister (P/A)	rs56112531	Reaction Time	0.00 (0.01)	1
G. Dialister (P/A)	rs7118902	Clinical AD	-0.17 (0.06)	0.06
G. Dialister (P/A)	rs7118902	Fluid Intelligence	0.00 (0.03)	1
G. Dialister (P/A)	rs7118902	Proxy and Clinical AD	-0.03 (0.01)	0.03
G. Dialister (P/A)	rs7118902	Reaction Time	0.01 (0.01)	1
G. Parabacteroides (AB)	rs13207588	Clinical AD	0.18 (0.14)	1
G. Parabacteroides (AB)	rs13207588	Fluid Intelligence	0.01 (0.05)	1
G. Parabacteroides (AB)	rs13207588	Proxy and Clinical AD	0.05 (0.04)	1
G. Parabacteroides (AB)	rs13207588	Reaction Time	-0.03 (0.01)	0.86
G. Ruminococcus (P/A)	rs138512161	Fluid Intelligence	0.01 (0.02)	1
G. Ruminococcus (P/A)	rs138512161	Reaction Time	0.01 (0.01)	1
G. Ruminococcus (P/A)	rs140403544	Clinical AD	0.01 (0.18)	1
G. Ruminococcus (P/A)	rs140403544	Fluid Intelligence	-0.01 (0.03)	1
G. Ruminococcus (P/A)	rs140403544	Proxy and Clinical AD	0.00 (0.03)	1
G. Ruminococcus (P/A)	rs140403544	Reaction Time	0.00 (0.01)	1
G. Ruminococcus (P/A)	rs141923341	Clinical AD	-0.16 (0.13)	1
G. Ruminococcus (P/A)	rs141923341	Fluid Intelligence	0.04 (0.03)	1
G. Ruminococcus (P/A)	rs141923341	Proxy and Clinical AD	0.00 (0.01)	1
G. Ruminococcus (P/A)	rs141923341	Reaction Time	0.00 (0.01)	1
G. Ruminococcus (P/A)	rs142995266	Fluid Intelligence	0.00 (0.03)	1
G. Ruminococcus (P/A)	rs142995266	Proxy and Clinical AD	0.00 (0.01)	1
G. Ruminococcus (P/A)	rs142995266	Reaction Time	0.00 (0.01)	1
G. Ruminococcus (P/A)	rs144235619	Clinical AD	0.00 (0.08)	1
G. Ruminococcus (P/A)	rs144235619	Fluid Intelligence	0.02 (0.02)	1
G. Ruminococcus (P/A)	rs144235619	Proxy and Clinical AD	-0.01 (0.01)	1
G. Ruminococcus (P/A)	rs144235619	Reaction Time	0.00 (0.01)	1
G. Ruminococcus (P/A)	rs146512140	Clinical AD	0.09 (0.21)	1
G. Ruminococcus (P/A)	rs146512140	Fluid Intelligence	0.00 (0.02)	1
G. Ruminococcus (P/A)	rs146512140	Proxy and Clinical AD	0.00 (0.01)	1
G. Ruminococcus (P/A)	rs146512140	Reaction Time	-0.01 (0.01)	1
G. Ruminococcus (P/A)	rs150018970	Clinical AD	0.11 (0.10)	1
G. Ruminococcus (P/A)	rs150018970	Fluid Intelligence	-0.02 (0.02)	1
G. Ruminococcus (P/A)	rs150018970	Proxy and Clinical AD	0.00 (0.00)	1
G. Ruminococcus (P/A)	rs150018970	Reaction Time	0.00 (0.00)	1
G. Ruminococcus (P/A)	rs6719419	Clinical AD	0.17 (0.11)	1
G. Ruminococcus (P/A)	rs6719419	Fluid Intelligence	-0.01 (0.03)	1
G. Ruminococcus (P/A)	rs6719419	Proxy and Clinical AD	0.00 (0.00)	1
G. Ruminococcus (P/A)	rs6719419	Reaction Time	0.01 (0.01)	1
G. u. F. Porphyromonadaceae (AB)	rs116710617	Clinical AD	0.32 (0.29)	1
G. u. F. Porphyromonadaceae (AB)	rs116710617	Fluid Intelligence	-0.07 (0.05)	1
G. u. F. Porphyromonadaceae (AB)	rs116710617	Proxy and Clinical AD	0.00 (0.02)	1
G. u. F. Porphyromonadaceae (AB)	rs116710617	Reaction Time	-0.01 (0.01)	1
G. u. F. Porphyromonadaceae (AB)	rs116981912	Clinical AD	0.09 (0.10)	1
G. u. F. Porphyromonadaceae (AB)	rs116981912	Fluid Intelligence	-0.06 (0.05)	1
G. u. F. Porphyromonadaceae (AB)	rs116981912	Proxy and Clinical AD	0.03 (0.01)	0.98
G. u. F. Porphyromonadaceae (AB)	rs116981912	Reaction Time	-0.01 (0.01)	1
G. u. F. Porphyromonadaceae (AB)	rs35980751	Clinical AD	-0.08 (0.09)	1
G. u. F. Porphyromonadaceae (AB)	rs35980751	Fluid Intelligence	0.05 (0.04)	1
G. u. F. Porphyromonadaceae (AB)	rs35980751	Proxy and Clinical AD	-0.01 (0.01)	1
G. u. F. Porphyromonadaceae (AB)	rs35980751	Reaction Time	-0.02 (0.01)	1
G. u. P. Firmicutes (AB)	rs11788336	Clinical AD	0.13 (0.11)	1
G. u. P. Firmicutes (AB)	rs11788336	Fluid Intelligence	-0.20 (0.07)	0.06
G. u. P. Firmicutes (AB)	rs11788336	Proxy and Clinical AD	0.01 (0.02)	1
G. u. P. Firmicutes (AB)	rs11788336	Reaction Time	0.04 (0.02)	0.64
A more lenient p-value threshold (P < 1e-05) was used to select genetic instruments for the five microbial traits which had a biologically directionally effect on AD risk. 19 SNPs across the five microbial traits were included (compared to 5 with the more stringent p-value threshold). The letters in the microbial trait name represent the taxon classification which each microbial trait was observe…

### Sheet: S5
Supplementary Table 5
Reverse MR results
Microbial Trait	Outcome	nsnp	Method	beta	se	p-value
G. Dialister (P/A)	Clinical AD	16	Inverse variance weighted	0.03	0.1	1
G. Dialister (P/A)	Clinical AD	16	MR Egger	-0.16	0.13	1
G. Dialister (P/A)	Clinical AD	16	Weighted median	-0.03	0.12	1
G. Dialister (P/A)	Clinical AD	16	Weighted mode	-0.09	0.12	1
G. Dialister (P/A)	Fluid Intelligence	123	Inverse variance weighted	-0.09	0.13	1
G. Dialister (P/A)	Fluid Intelligence	123	MR Egger	-0.47	0.55	1
G. Dialister (P/A)	Fluid Intelligence	123	Weighted median	-0.05	0.19	1
G. Dialister (P/A)	Fluid Intelligence	123	Weighted mode	-0.06	0.52	1
G. Dialister (P/A)	Proxy and Clinical AD	19	Inverse variance weighted	0.12	0.63	1
G. Dialister (P/A)	Proxy and Clinical AD	19	MR Egger	-0.84	0.87	1
G. Dialister (P/A)	Proxy and Clinical AD	19	Weighted median	-0.62	0.82	1
G. Dialister (P/A)	Proxy and Clinical AD	19	Weighted mode	-0.39	0.83	1
G. Dialister (P/A)	Reaction Time	73	Inverse variance weighted	-0.16	0.57	1
G. Dialister (P/A)	Reaction Time	73	MR Egger	-1.42	2.78	1
G. Dialister (P/A)	Reaction Time	73	Weighted median	0.32	0.82	1
G. Dialister (P/A)	Reaction Time	73	Weighted mode	0.93	1.77	1
G. Parabacteroides (AB)	Clinical AD	16	Inverse variance weighted	0.04	0.04	1
G. Parabacteroides (AB)	Clinical AD	16	MR Egger	0.07	0.06	1
G. Parabacteroides (AB)	Clinical AD	16	Weighted median	0.06	0.06	1
G. Parabacteroides (AB)	Clinical AD	16	Weighted mode	0.06	0.06	1
G. Parabacteroides (AB)	Fluid Intelligence	123	Inverse variance weighted	0.02	0.06	1
G. Parabacteroides (AB)	Fluid Intelligence	123	MR Egger	0.06	0.26	1
G. Parabacteroides (AB)	Fluid Intelligence	123	Weighted median	-0.03	0.09	1
G. Parabacteroides (AB)	Fluid Intelligence	123	Weighted mode	-0.05	0.23	1
G. Parabacteroides (AB)	Proxy and Clinical AD	19	Inverse variance weighted	0.04	0.32	1
G. Parabacteroides (AB)	Proxy and Clinical AD	19	MR Egger	0.45	0.43	1
G. Parabacteroides (AB)	Proxy and Clinical AD	19	Weighted median	0.38	0.38	1
G. Parabacteroides (AB)	Proxy and Clinical AD	19	Weighted mode	0.39	0.36	1
G. Parabacteroides (AB)	Reaction Time	73	Inverse variance weighted	0.43	0.27	0.55
G. Parabacteroides (AB)	Reaction Time	73	MR Egger	-0.52	1.32	1
G. Parabacteroides (AB)	Reaction Time	73	Weighted median	0.09	0.39	1
G. Parabacteroides (AB)	Reaction Time	73	Weighted mode	-0.14	0.88	1
G. Ruminococcus (P/A)	Clinical AD	16	Inverse variance weighted	-0.14	0.21	1
G. Ruminococcus (P/A)	Clinical AD	16	MR Egger	0.0089	0.29	1
G. Ruminococcus (P/A)	Clinical AD	16	Weighted median	0.02	0.26	1
G. Ruminococcus (P/A)	Clinical AD	16	Weighted mode	-0.07	0.27	1
G. Ruminococcus (P/A)	Fluid Intelligence	123	Inverse variance weighted	0.24	0.31	1
G. Ruminococcus (P/A)	Fluid Intelligence	123	MR Egger	1.59	1.27	1
G. Ruminococcus (P/A)	Fluid Intelligence	123	Weighted median	0.19	0.43	1
G. Ruminococcus (P/A)	Fluid Intelligence	123	Weighted mode	0.17	1.1	1
G. Ruminococcus (P/A)	Proxy and Clinical AD	19	Inverse variance weighted	-0.07	1.39	1
G. Ruminococcus (P/A)	Proxy and Clinical AD	19	MR Egger	0.57	1.97	1
G. Ruminococcus (P/A)	Proxy and Clinical AD	19	Weighted median	-0.18	1.72	1
G. Ruminococcus (P/A)	Proxy and Clinical AD	19	Weighted mode	-0.39	1.73	1
G. Ruminococcus (P/A)	Reaction Time	73	Inverse variance weighted	-1.27	1.22	1
G. Ruminococcus (P/A)	Reaction Time	73	MR Egger	-10.9	6.01	0.37
G. Ruminococcus (P/A)	Reaction Time	73	Weighted median	-0.96	1.77	1
G. Ruminococcus (P/A)	Reaction Time	73	Weighted mode	-2.91	4.38	1
G. u. F. Porphyromonadaceae (AB)	Clinical AD	16	Inverse variance weighted	0.08	0.07	1
G. u. F. Porphyromonadaceae (AB)	Clinical AD	16	MR Egger	0.06	0.1	1
G. u. F. Porphyromonadaceae (AB)	Clinical AD	16	Weighted median	0.05	0.07	1
G. u. F. Porphyromonadaceae (AB)	Clinical AD	16	Weighted mode	0.05	0.07	1
G. u. F. Porphyromonadaceae (AB)	Fluid Intelligence	123	Inverse variance weighted	0.09	0.08	1
G. u. F. Porphyromonadaceae (AB)	Fluid Intelligence	123	MR Egger	0.22	0.32	1
G. u. F. Porphyromonadaceae (AB)	Fluid Intelligence	123	Weighted median	-0.02	0.12	1
G. u. F. Porphyromonadaceae (AB)	Fluid Intelligence	123	Weighted mode	-0.22	0.29	1
G. u. F. Porphyromonadaceae (AB)	Proxy and Clinical AD	19	Inverse variance weighted	0.02	0.39	1
G. u. F. Porphyromonadaceae (AB)	Proxy and Clinical AD	19	MR Egger	0.46	0.53	1
G. u. F. Porphyromonadaceae (AB)	Proxy and Clinical AD	19	Weighted median	0.2	0.47	1
G. u. F. Porphyromonadaceae (AB)	Proxy and Clinical AD	19	Weighted mode	0.2	0.47	1
G. u. F. Porphyromonadaceae (AB)	Reaction Time	73	Inverse variance weighted	0.17	0.33	1
G. u. F. Porphyromonadaceae (AB)	Reaction Time	73	MR Egger	2	1.62	1
G. u. F. Porphyromonadaceae (AB)	Reaction Time	73	Weighted median	0.11	0.48	1
G. u. F. Porphyromonadaceae (AB)	Reaction Time	73	Weighted mode	-0.11	1.3	1
G. u. P. Firmicutes (AB)	Clinical AD	16	Inverse variance weighted	-0.02	0.05	1
G. u. P. Firmicutes (AB)	Clinical AD	16	MR Egger	-0.03	0.06	1
G. u. P. Firmicutes (AB)	Clinical AD	16	Weighted median	-0.0029	0.06	1
G. u. P. Firmicutes (AB)	Clinical AD	16	Weighted mode	-0.00208	0.06	1
G. u. P. Firmicutes (AB)	Fluid Intelligence	123	Inverse variance weighted	-0.06	0.07	1
G. u. P. Firmicutes (AB)	Fluid Intelligence	123	MR Egger	-0.07	0.28	1
G. u. P. Firmicutes (AB)	Fluid Intelligence	123	Weighted median	-0.03	0.1	1
G. u. P. Firmicutes (AB)	Fluid Intelligence	123	Weighted mode	0.1	0.26	1
G. u. P. Firmicutes (AB)	Proxy and Clinical AD	19	Inverse variance weighted	-0.09	0.32	1
G. u. P. Firmicutes (AB)	Proxy and Clinical AD	19	MR Egger	0.02	0.44	1
G. u. P. Firmicutes (AB)	Proxy and Clinical AD	19	Weighted median	-0.04	0.4	1
G. u. P. Firmicutes (AB)	Proxy and Clinical AD	19	Weighted mode	-0.02	0.39	1
G. u. P. Firmicutes (AB)	Reaction Time	73	Inverse variance weighted	0.58	0.29	0.22
G. u. P. Firmicutes (AB)	Reaction Time	73	MR Egger	-0.14	1.43	1
G. u. P. Firmicutes (AB)	Reaction Time	73	Weighted median	0.56	0.42	0.94
G. u. P. Firmicutes (AB)	Reaction Time	73	Weighted mode	0.49	0.97	1
Reverse MR estimates can be interpreted as the average SD change in each continuous microbial trait, or the average difference in odds for presence vs. absence in each binary microbial trait, either per SD higher fluid intelligence score or reaction time, or per approximate doubling of genetic liability to AD. The letters in the microbial trait name represent the taxon classification which each m…
